# Biological age measured by DNA methylation clocks and mortality: A systematic review and meta-analysis

**DOI:** 10.64898/2026.10.20.26365864

**Authors:** Jian Hua Tay, Duarte Barros, Jiajun Dong, Shubham Choudhury, Austeja Bakulaite, Weilan Wang, Andrea B. Maier

**Author notes:** These authors share first authorship and contributed equally to this work (Jian Hua Tay, Duarte Barros, Jiajun Dong). Corresponding author: Prof Andrea B. Maier, Department of Human Movement Sciences, @AgeAmsterdam, Faculty of Behavioural and Movement Sciences, Amsterdam Movement Sciences, Vrije Universiteit, Van Der Boechorstsraat 7, 1081 BT Amsterdam, The Netherlands. Linkedin: https://www.linkedin.com/in/andreamaierprof/.

## Abstract

This systematic review aimed to synthesize evidence on the association between DNA methylation (DNAm) age and all-cause and disease-specific mortality risks in adults. A systematic search of six databases from Jan 1 2011 to April 15 2026 identified articles assessing the association of DNAm age measures and all-cause or disease-specific mortality in adults from general or disease-specific populations. Effect sizes were pooled as hazard ratios (HRs) with 95% confidence intervals (CIs) using inverse-variance random-effects models. Of 42 023 records screened, 125 articles (380 705 participants) met the inclusion criteria, with 53 included in meta-analyses. Overall, 48 distinct DNAm clocks were evaluated. Higher DNAm ages were associated with higher risks of all-cause, cardiovascular, and cancer mortality risks. In general populations, GrimAge epigenetic age acceleration (EAA) showed consistent associations across mortality outcomes, with each 1 year higher GrimAge EAA associated with ∼6-10% higher all-cause (31 cohorts, n=53 642, HR per SD: 1.46 [95% CI 1.38, 1.55], HR per 1-year: 1.09 [95% CI 1.08, 1.11], I²=84.1%, p-value=1.21×10⁻¹⁴), cardiovascular (6 cohorts, n=30 751, HR per SD: 1.55 [95% CI 1.38, 1.73], HR per 1-year: 1.10 [95% CI 1.07, 1.13], I²=28.0%, p-value=1.71×10⁻⁴), and cancer (5 cohorts, n=27 187, HR per SD: 1.31 [95% CI 1.15, 1.50], HR per 1-year: 1.06 [95% CI 1.03, 1.10], I²=33.6%, p-value=4.76×10⁻³) mortality. Clocks incorporating additional surrogates and technical refinements showed numerically larger pooled associations than their original counterparts. GrimAge2 (HR per SD: 1.65 [95% CI 1.53, 1.77] vs 1.46 [1.38, 1.55]) and PCGrimAge (1.56 [1.36, 1.78] vs 1.51 [1.32, 1.74]) showed higher pooled HR association with all-cause mortality than GrimAge. Further work is warranted to evaluate the responsiveness of DNAm clocks to interventions and potential clinical utility.
