## Supplementary Table 1 for "Biological age measured by DNA methylation clocks and mortality: A systematic review and meta-analysis"

### Sheet: S1
ST1. Comprehensive database search terms
Database	Search Terms, Limits and Filters	No. of Searches
Embase	('epigenetic clock*' OR 'epigenetic ag*' OR 'methylation ag*' OR 'dnam clock*' OR 'dnam ag*' OR 'dnam-based biomarker*' OR 'dna methylation clock*' OR 'dna methylation ag*' OR 'dna methylation biomarker' OR 'dna methylation-based biological ageing' OR 'epigenetic-based age acceleration' OR 'epigenetic predictor of age' OR ('biological ag*' AND ('methylation'/exp OR methylation OR methylated)) OR …	7565
Conchrane (CENTRAL)	"epigenetic clock" OR "epigenetic age" OR "methylation age" OR "DNAm clock" OR "DNAm age" OR "DNAm-based biomarker" OR "DNA methylation clock*" OR "DNA methylation age" OR "DNA methylation biomarker" OR "DNA methylation-based biological ageing" OR "Epigenetic-based age acceleration" OR “Epigenetic predictor of age” OR ("biological age" AND (methylation OR methylated)) OR "Horvath clock" OR Horvat…	250
PubMed	"epigenetic clock*" OR "epigenetic ag*" OR "methylation ag*" OR "DNAm clock*" OR "DNAm ag*" OR "DNAm-based biomarker*" OR "DNA methylation clock*" OR "DNA methylation ag*" OR "DNA methylation biomarker" OR "Horvath clock" OR "Hannum clock" OR HannumAge OR "Phenotypic Age" OR PhenoAgeAccel OR PhenoAge OR GrimAge OR DunedinPoAm OR DunedinPACE OR DNAmTL OR "DNAm CRP" OR MRscore OR MRscore-8CpGs OR O…	19424
Ovid (PsycINFO and Medline)	"epigenetic clock*" OR "epigenetic ag*" OR "methylation ag*" OR "DNAm clock*" OR "DNAm ag*" OR "DNAm-based biomarker*" OR "DNA methylation clock*" OR "DNA methylation ag*" OR "DNA methylation biomarker" OR "DNA methylation-based biological ageing" OR "Epigenetic-based age acceleration" OR “Epigenetic predictor of age” OR ("biological ag*" AND (methylation OR methylated)) OR "Horvath* clock" OR "H…	3588
Scopus	("epigenetic clock*" OR "epigenetic ag*" OR "methylation ag*" OR "DNAm clock*" OR "DNAm age" OR "DNAm-based biomarker*" OR "DNA methylation clock*" OR "DNA methylation biomarker" OR "DNA methylation-based biological ageing" OR "Epigenetic-based age acceleration" OR "Epigenetic predictor of age" OR "biological ag*" AND methylation OR methylated OR "Horvath* clock" OR "Hannum* clock" OR hannumage O…	5337
Web of Science	("epigenetic clock*" OR "epigenetic ag*" OR "methylation ag*" OR "DNAm clock*" OR "DNAm ag*" OR "DNAm-based biomarker*" OR "DNA methylation clock*" OR "DNA methylation ag*" OR "DNA methylation biomarker" OR "Horvath clock" OR "Hannum clock" OR HannumAge OR "Phenotypic Age" OR PhenoAgeAccel OR PhenoAge OR GrimAge OR DunedinPoAm OR DunedinPACE OR DNAmTL OR "DNAm CRP" OR MRscore OR MRscore-8CpGs ) a…	5859
Note
Note: Date of searches were conducted by 15th April 2026, consisted of three searches.
